# A model of endemic coronavirus infections

**DOI:** 10.1101/2020.11.08.20227975

**Authors:** David S. Huen

## Abstract

This work proposes that epidemiological features of both endemic coronaviruses and the recent highly pathogenic outbreak coronaviruses can be combined within an integrated framework. In this framework, mortality amongst those infected for the first time is mostly amongst the old but survivors acquire fatal infection immunity (FII). Subjects with FII can subsequently be infected and infect others without suffering significant mortality. Under these conditions, coronaviruses induce endemic infections that elicit FII in individuals during childhood when the risk of mortality is low and maintain it throughout their lifetime, thereby protecting the population against the worst effects of infection.

A multi-compartment ODE model was constructed to explore the implications of this proposal on the evolution of a zoonosis sharing properties of both SARS-CoV-2 and endemic coronaviruses. The results show that mortality has two components, the first incurred during transition to endemicity and the other is exacted on a continuing basis. The relative contribution of each depends on the longevity of the FII state. In particular, a one-time vaccination of the older subpopulation is sufficient to reduce total mortality if FII is long-lived. The effect of a regular vaccination was also examined when FII was shorter lived. Herd immunity was not achieved.

The validity of this proposal with regard to Covid-19 depends on whether reinfection with SARS-CoV-2 behaves in the manner expected of FII. If it does, then certain considerations apply to how Covid-19 is to be managed and how vaccine choice could influence that.
