## Supplementary material for "A model of endemic coronavirus infections": Zip archive containing RMarkdown file that generated this manuscript, data and simulation code.: SG_all_locations_contacts.csv

1.295903794	0.626574688	0.294420893	0.197904945	0.347629801	0.584085191	0.850042186	0.805758233	0.464714065	0.245586916	0.272387017	0.209301462	0.140697113	0.090027692	0.055704982	0.025374069
0.534475447	6.230676912	1.064317827	0.317697997	0.173513421	0.452190681	0.821291863	0.996142257	0.875931128	0.365404811	0.254413914	0.196677724	0.150589295	0.089426017	0.04117009	0.028535034
0.206190909	1.891695889	9.264587303	0.961461106	0.316437186	0.284882909	0.463456154	0.868564619	1.161474866	0.591892344	0.339429067	0.172459724	0.096541385	0.083751173	0.056068769	0.040350944
0.117209944	0.363311955	3.131896934	10.92817208	1.534167503	0.75077518	0.640915034	0.958191934	1.170352989	1.078136669	0.548937228	0.234200111	0.099025555	0.05354867	0.03030579	0.017346855
0.203929753	0.18817103	0.279010591	2.448150341	4.394041409	1.871839498	1.329021663	1.209695313	1.026946863	1.184966531	0.826857185	0.44439247	0.141253985	0.04412489	0.045041213	0.03432539
0.457901663	0.292252578	0.167465754	0.851891135	2.137722197	3.599141425	1.946626878	1.559358871	1.29554961	1.073358092	1.0303417	0.545102379	0.189077808	0.052889472	0.024733752	0.017766533
0.68567298	1.021772427	0.697777741	0.541232235	1.172906937	1.943146286	3.363262246	2.181853893	1.556271956	1.206651774	0.975702791	0.679079944	0.27718379	0.09810215	0.051158786	0.038175908
0.658810408	1.170475004	0.999885802	0.88659042	0.843276879	1.512037561	2.025364393	3.520807257	2.226057273	1.402611479	1.015011961	0.588614229	0.334742009	0.170596826	0.098027448	0.029740222
0.358138517	0.784001088	1.083502219	1.280331525	1.007854253	1.303206427	1.727790312	1.992307322	3.001290027	1.707933768	1.19630144	0.469117401	0.262919461	0.125359782	0.078166217	0.03304034
0.237841921	0.640177639	0.74684347	1.727324352	0.97875126	1.072723839	1.35050219	1.541663415	1.635751432	2.216238754	1.238162386	0.573147917	0.221871344	0.093202641	0.079048213	0.06167506
0.291338847	0.784133903	1.107722237	1.473541615	1.152709622	1.454680163	1.373430363	1.352147558	1.740155995	1.931533178	2.106507393	1.023214671	0.358539384	0.124021736	0.082402649	0.067581975
0.525176611	0.926189095	0.785404251	1.032992989	0.846827581	1.330183509	1.477699973	1.209347464	1.304885963	1.104305407	1.407076694	1.765904994	0.609061295	0.217806248	0.100879099	0.065797581
0.465208926	0.513859455	0.356577019	0.549579954	0.47502651	0.690168053	0.848765214	0.9645518	0.769522894	0.668633818	0.638186151	0.816949345	1.101284788	0.380244762	0.177329972	0.061388624
0.249108623	0.408397447	0.341414205	0.187298011	0.231252801	0.310103455	0.50930495	0.535927804	0.485791087	0.314378719	0.339000075	0.413188855	0.418905399	0.702775061	0.181572829	0.063634236
0.120535285	0.347898715	0.324512914	0.322287686	0.137327044	0.223360512	0.26371768	0.48106572	0.473014739	0.409433126	0.323070939	0.290329087	0.433353282	0.376245976	0.525722065	0.155880521
0.18354769	0.268920019	0.380475847	0.310778742	0.117853099	0.126698501	0.212053914	0.263920229	0.295390903	0.31815959	0.307470851	0.204661537	0.137832646	0.180141125	0.148190519	0.245059032
