## Supplementary material for "A model of endemic coronavirus infections": Zip archive containing RMarkdown file that generated this manuscript, data and simulation code.: UK_all_locations_contacts.csv

1.711238372	0.803359113	0.388876092	0.285724868	0.336963432	0.628688407	0.725146695	0.918861178	0.459706791	0.174630434	0.194182457	0.13153805	0.074698377	0.043368115	0.037356499	0.007203398
0.681647123	4.034252496	0.714526756	0.209567191	0.100595729	0.426362993	0.739049367	0.815510692	0.650366841	0.290179894	0.227030412	0.073027449	0.092351479	0.058038016	0.039535668	0.013488697
0.317547245	2.008788678	4.541470982	0.817541122	0.141833626	0.276337178	0.45257442	0.880121049	0.865244809	0.340404268	0.185715794	0.094278921	0.078321777	0.032326893	0.040480392	0.052535091
0.176444549	0.496186583	2.279075356	7.873113467	1.323945067	0.632567776	0.401289025	0.984423203	0.900470374	0.952732012	0.600994593	0.21921807	0.087133097	0.06080026	0.01532611	0.000626015
0.320395511	0.247639068	0.270288568	2.024382127	2.424631645	1.294745413	0.897445389	1.08244889	0.691615914	0.97795625	0.361817345	0.387602973	0.120246542	0.037727348	0.022461151	0.051301996
0.84188465	0.456517309	0.142656458	0.758164265	1.731135389	2.40508712	1.473522535	0.970026693	1.285233433	0.932933999	0.916492248	0.296863368	0.149136506	0.055388605	0.017096677	6.42931E-06
0.483288236	0.743776351	0.419156282	0.365889258	0.962718217	1.154821742	1.994987646	1.638742299	0.862762984	0.92101177	0.5029123	0.501537238	0.142881958	0.058254189	0.009742404	0.024821296
0.543164549	1.091084993	0.752279269	0.653622162	0.630079265	0.923993645	0.982276393	1.887438125	1.35526326	0.961319152	0.694139107	0.41120684	0.230731578	0.118413244	0.111418751	0.038397814
0.236055713	0.869797673	0.920948051	0.790691075	0.769328644	0.773330972	1.036847524	1.42882015	1.749764403	1.271324044	0.61217113	0.454891281	0.147189039	0.035496981	0.061634354	0.00131901
0.142729276	0.153915964	0.643726812	1.323538181	0.933062511	0.972016047	0.981871921	1.158904807	1.452597023	2.183422593	0.91752905	0.384633541	0.212004369	0.099062677	0.062858794	0.066674511
0.150004663	0.130060304	0.277435286	0.644857558	0.729446082	0.973979371	0.779171735	0.975921162	1.385887494	1.176180213	1.018620122	0.61588803	0.26601657	0.143804725	0.128721661	0.012295309
0.17210523	0.207377041	0.223204341	0.473102963	0.915592369	1.114977086	0.954317924	0.72815982	0.936304871	0.6600083	0.851975025	1.245848099	0.508881855	0.20737409	0.12379845	0.109684868
0.021279441	0.223166221	0.113044111	0.059927343	0.42237383	0.392356674	0.471942054	0.583251197	0.500815638	0.374818282	0.388842698	0.560892009	0.739544544	0.156816206	0.128423948	0.081782932
0.064915191	0.24514297	0.216258173	0.213251942	0.123207867	0.501809975	0.344794734	0.59342363	0.633226483	0.457567371	0.405526647	0.598569703	0.371583154	0.726331607	0.191239432	0.056493948
0.072816898	0.048429811	0.254360694	0.48787732	0.514897334	0.439531838	0.24289862	0.138245804	0.7851039	0.441180314	0.371836288	0.467690646	0.540481934	0.69424941	0.398546703	0.339001888
0.020607384	0.000688316	0.077566054	0.17045817	0.087028502	0.038604884	0.17057886	0.215447768	0.268900162	0.461031245	0.429559106	0.000198892	0.466582938	0.000338157	0.302541461	0.738331961
